# Assessment of the variant prioritisation strategy for genomic newborn screening in the Generation Study

**DOI:** 10.1101/2025.03.12.25323745

**Authors:** Joanna Kaplanis, Dasha Deen, Prasanth Sivakumar, Mafalda de Almeida Gomes, Arina Puzriakova, Ivone Leong, Kevin Savage, Gabriel Aldam, James Skelton, Paul Quinn, Andrew Parrish, Emma Baple, Meekai To, Katrina Stone, David Bick, Amanda Pichini, Alice Tuff-Lacey, Richard Scott, Ellen Thomas, Dalia Kasperaviciute

**Affiliations:** Genomics England, London, UK; Genomics Laboratory, Royal Devon and Exeter NHS Foundation Trust, Exeter, UK; South West Genomic Medicine Service, England, UK; Department of Clinical and Biomedical Sciences, University of Exeter Medical School, Exeter, UK; Peninsula Clinical Genetics Service, Exeter, UK; Harris Birthright Centre, King’s College Hospital, London, UK; Genetics and Genomic Medicine Department, UCL Great Ormond Street Institute of Child Health, London, UK; Clinical Genetics Department, Great Ormond Street Hospital for Children, London, UK

## Abstract

**Purpose:** Genomic sequencing offers the opportunity to screen for hundreds of rare genetic conditions with a single test. To minimise potential negative impact on families and clinical services, it is crucial to reduce false positive results while prioritising clinical utility. Here we present an automated variant prioritisation approach for genomic newborn screening and the assessment of its validity across the conditions included in the Generation Study, a research study investigating genomic sequencing in 100,000 newborns in England. Prioritised variants will subsequently undergo manual review by a registered clinical scientist, and a specialist clinician, before being reported back to parents.

**Methods:** The automated variant prioritisation approach was evaluated for its ability to predict the presence or absence of relevant genetic variants, subsequently informing gene and variant-specific inclusion in the study. Specificity was estimated using a cohort of 34,410 samples not enriched for rare diseases, while sensitivity was assessed with 546 samples from participants with diagnostic variants in genes relevant to newborn screening. Coverage and CNV callability metrics were evaluated as proxies for variant detection.

**Results:** Assessing validity of automated variant prioritisation on a gene level led to changes in rules used in variant prioritisation and conditions included. We estimated that 3-5% of samples will have prioritised variants that require manual review and that <1% of samples will be taken forward for orthogonal confirmatory testing and genetic confirmation. We prioritised variants in ∼80% of samples with diagnostic variants across genes included in the Generation Study.

**Conclusion:** Gene-specific assessment of variant prioritisation is crucial to establish analytical validity prior to inclusion in genomic newborn screening.
