## Supplemental Table 4 for "Assessment of the variant prioritisation strategy for genomic newborn screening in the Generation Study"

hgnc_symbol	ensembl_gene_id	ensembl_transcript_id	location	total_bases	total_exons	bases_less_10	percentage_less_10	num_exons_less_10	bases_less_15	percentage_less_15	num_exons_less_15	bases_less_20	percentage_less_20	num_exons_less_20	bases_less_25	percentage_less_25	num_exons_less_25
AAAS	ENSG00000094914	ENST00000209873	12:53307456-53324864	1799	16	0	0	0	0	0	0	0	0	0	0	0	0
ABCC6	ENSG00000091262	ENST00000205557	16:16148928-16223522	5109	31	0	0	0	0	0	0	0	0	0	0	0	0
ABCC8	ENSG00000006071	ENST00000389817	11:17392885-17476845	4882	39	0	0	0	0	0	0	0	0	0	0	0	0
ABCD1	ENSG00000101986	ENST00000218104	X:153724868-153744762	3659	10	0	0	0	0	0	0	0	0	0	2	0.000546597430992074	1
ACADM	ENSG00000117054	ENST00000370841	1:75724347-75787575	2249	12	0	0	0	0	0	0	0	0	0	0	0	0
ACADVL	ENSG00000072778	ENST00000356839	17:7217125-7225273	2164	20	0	0	0	0	0	0	0	0	0	13	0.00600739371534196	2
ACAT1	ENSG00000075239	ENST00000265838	11:108121516-108147776	1525	12	0	0	0	3	0.0019672131147541	1	33	0.0216393442622951	1	64	0.0419672131147541	1
ADA	ENSG00000196839	ENST00000372874	20:44619522-44652233	1484	12	0	0	0	0	0	0	0	0	0	0	0	0
ADA2	ENSG00000093072	ENST00000399837	22:17178790-17221989	4345	10	0	0	0	0	0	0	0	0	0	0	0	0
ADAMTS13	ENSG00000160323	ENST00000355699	9:133414358-133459402	4370	29	0	0	0	0	0	0	0	0	0	8	0.00183066361556064	2
AGL	ENSG00000162688	ENST00000361915	1:99850084-99924023	7057	34	0	0	0	0	0	0	0	0	0	0	0	0
AGPAT2	ENSG00000169692	ENST00000371696	9:136673143-136687423	1540	6	0	0	0	0	0	0	0	0	0	5	0.00324675324675325	2
AGRN	ENSG00000188157	ENST00000379370	1:1020123-1056118	7290	36	0	0	0	0	0	0	11	0.00150891632373114	4	109	0.0149519890260631	6
AGXT	ENSG00000172482	ENST00000307503	2:240868479-240880502	2889	11	0	0	0	0	0	0	0	0	0	0	0	0
AIRE	ENSG00000160224	ENST00000291582	21:44285838-44298648	2676	14	0	0	0	0	0	0	0	0	0	23	0.0085949177877429	3
AK2	ENSG00000004455	ENST00000672715	1:33007940-33080996	5964	6	0	0	0	0	0	0	0	0	0	0	0	0
AKR1D1	ENSG00000122787	ENST00000242375	7:138002324-138117986	2675	9	0	0	0	0	0	0	0	0	0	0	0	0
ALAS2	ENSG00000158578	ENST00000650242	X:55009055-55031064	1929	11	0	0	0	0	0	0	0	0	0	0	0	0
ALDH7A1	ENSG00000164904	ENST00000409134	5:126531200-126595418	4747	18	0	0	0	0	0	0	1	0.000210659363808721	1	13	0.00273857172951338	1
ALDOB	ENSG00000136872	ENST00000647789	9:101420578-101435823	2411	9	0	0	0	0	0	0	0	0	0	0	0	0
ALG14	ENSG00000172339	ENST00000370205	1:94974407-95072945	9371	4	0	0	0	46	0.00490876107139046	1	108	0.0115249172980472	1	259	0.0276384590758724	1
ALG2	ENSG00000119523	ENST00000476832	9:99216426-99221956	2806	2	0	0	0	0	0	0	0	0	0	0	0	0
ALPL	ENSG00000162551	ENST00000374840	1:21509372-21578412	2524	12	0	0	0	0	0	0	1	0.000396196513470681	1	32	0.0126782884310618	1
AMACR	ENSG00000242110	ENST00000335606	5:33986178-34008108	4103	5	0	0	0	0	0	0	0	0	0	0	0	0
AMN	ENSG00000166126	ENST00000299155	14:102922656-102933596	1538	12	0	0	0	0	0	0	0	0	0	0	0	0
AP3B1	ENSG00000132842	ENST00000255194	5:78000525-78294755	3953	27	0	0	0	0	0	0	0	0	0	0	0	0
AP3D1	ENSG00000065000	ENST00000643116	19:2100988-2164465	5033	32	0	0	0	0	0	0	2	0.000397377309755613	1	23	0.00456983906218955	2
APOA5	ENSG00000110243	ENST00000227665	11:116789367-116792420	1878	3	0	0	0	0	0	0	0	0	0	0	0	0
APOB	ENSG00000084674	ENST00000233242	2:21001429-21044073	14092	29	0	0	0	0	0	0	0	0	0	0	0	0
APOC2	ENSG00000234906	ENST00000252490	19:44945982-44949565	656	4	0	0	0	0	0	0	0	0	0	0	0	0
APRT	ENSG00000198931	ENST00000378364	16:88809339-88811944	926	5	0	0	0	0	0	0	0	0	0	0	0	0
AQP2	ENSG00000167580	ENST00000199280	12:49950741-49958881	4176	4	0	0	0	0	0	0	0	0	0	3	0.000718390804597701	1
ARG1	ENSG00000118520	ENST00000368087	6:131573144-131584332	1439	8	0	0	0	0	0	0	0	0	0	0	0	0
ARPC1B	ENSG00000130429	ENST00000646101	7:99374249-99394801	1501	10	0	0	0	0	0	0	2	0.00133244503664224	1	18	0.0119920053297801	1
ARSA	ENSG00000100299	ENST00000216124	22:50622754-50628173	4286	8	32	0.00746616892207186	1	38	0.00886607559496034	1	74	0.0172655156322912	2	205	0.0478301446570229	2
ARSB	ENSG00000113273	ENST00000264914	5:78777209-78986087	4844	8	0	0	0	0	0	0	0	0	0	6	0.00123864574731627	1
ASL	ENSG00000126522	ENST00000304874	7:66075798-66093558	2123	17	0	0	0	0	0	0	0	0	0	0	0	0
ASS1	ENSG00000130707	ENST00000352480	9:130444929-130501274	1517	15	0	0	0	0	0	0	0	0	0	1	0.000659195781147001	1
ATP6V0A4	ENSG00000105929	ENST00000310018	7:138706295-138799560	3114	22	0	0	0	0	0	0	0	0	0	0	0	0
ATP6V1B1	ENSG00000116039	ENST00000234396	2:70935882-70965406	1893	14	0	0	0	0	0	0	0	0	0	0	0	0
AVP	ENSG00000101200	ENST00000380293	20:3082556-3084724	616	3	0	0	0	0	0	0	0	0	0	0	0	0
AVPR2	ENSG00000126895	ENST00000646375	X:153902531-153907166	1821	4	0	0	0	0	0	0	0	0	0	0	0	0
BAAT	ENSG00000136881	ENST00000259407	9:101360417-101383519	3475	4	0	0	0	0	0	0	0	0	0	0	0	0
BCKDHA	ENSG00000248098	ENST00000269980	19:41397460-41425005	1733	9	0	0	0	0	0	0	0	0	0	0	0	0
BCKDHB	ENSG00000083123	ENST00000320393	6:80106647-80346270	3658	10	0	0	0	2	0.000546746856205577	1	5	0.00136686714051394	1	5	0.00136686714051394	1
BCKDK	ENSG00000103507	ENST00000219794	16:31106107-31112791	2024	12	0	0	0	0	0	0	0	0	0	3	0.00148221343873518	1
BLNK	ENSG00000095585	ENST00000224337	10:96191702-96271587	4327	17	0	0	0	0	0	0	0	0	0	0	0	0
BSCL2	ENSG00000168000	ENST00000360796	11:62690275-62709845	1699	11	0	0	0	0	0	0	0	0	0	0	0	0
BTD	ENSG00000169814	ENST00000643237	3:15601341-15645822	9960	4	0	0	0	1	0.000100401606425703	1	2	0.000200803212851406	1	3	0.000301204819277108	1
BTK	ENSG00000010671	ENST00000308731	X:101349447-101390796	2556	19	0	0	0	0	0	0	0	0	0	0	0	0
C2	ENSG00000166278	ENST00000299367	6:31897785-31945672	2592	18	0	0	0	0	0	0	0	0	0	0	0	0
C3	ENSG00000125730	ENST00000245907	19:6677704-6730562	5190	41	0	0	0	0	0	0	0	0	0	4	0.000770712909441233	1
C5	ENSG00000106804	ENST00000223642	9:120952335-121050276	5423	41	0	0	0	0	0	0	0	0	0	0	0	0
C6	ENSG00000039537	ENST00000337836	5:41142234-41261438	3673	18	0	0	0	0	0	0	0	0	0	0	0	0
C7	ENSG00000112936	ENST00000313164	5:40909252-40982939	5698	18	0	0	0	0	0	0	0	0	0	0	0	0
C8A	ENSG00000157131	ENST00000361249	1:56854806-56918221	2356	11	0	0	0	0	0	0	0	0	0	0	0	0
C8B	ENSG00000021852	ENST00000371237	1:56929210-56966140	2028	12	0	0	0	0	0	0	0	0	0	0	0	0
C9	ENSG00000113600	ENST00000263408	5:39284262-39424868	2759	11	0	0	0	0	0	0	0	0	0	0	0	0
CA2	ENSG00000104267	ENST00000285379	8:85463852-85481493	1555	7	0	0	0	0	0	0	0	0	0	0	0	0
CAD	ENSG00000084774	ENST00000264705	2:27217390-27243943	7242	44	0	0	0	0	0	0	0	0	0	0	0	0
CASR	ENSG00000036828	ENST00000639785	3:122183683-122291629	10055	7	2	0.000198906016907011	1	37	0.00367976131277971	1	104	0.0103431128791646	1	172	0.017105917454003	1
CAV1	ENSG00000105974	ENST00000341049	7:116524785-116561184	2453	3	0	0	0	0	0	0	0	0	0	0	0	0
CAVIN1	ENSG00000177469	ENST00000357037	17:42402452-42423517	3568	2	0	0	0	0	0	0	0	0	0	2	0.000560538116591928	1
CBLIF	ENSG00000134812	ENST00000257248	11:59829268-59845501	1502	9	0	0	0	0	0	0	0	0	0	0	0	0
CBS	ENSG00000160200	ENST00000398165	21:43053191-43076943	2478	17	0	0	0	0	0	0	0	0	0	0	0	0
CCDC103	ENSG00000167131	ENST00000417826	17:44899142-44905390	3438	4	0	0	0	0	0	0	0	0	0	0	0	0
CCDC39	ENSG00000284862	ENST00000471307	3:180602858-180871005	3828	20	0	0	0	2	0.000522466039707419	1	34	0.00888192267502612	1	89	0.0232497387669801	1
CCDC40	ENSG00000141519	ENST00000397545	17:80036632-80100613	4268	20	0	0	0	0	0	0	0	0	0	3	0.0007029053420806	1
CCDC65	ENSG00000139537	ENST00000320516	12:48904110-48931840	1784	8	0	0	0	0	0	0	0	0	0	0	0	0
CCNO	ENSG00000152669	ENST00000282572	5:55231152-55233680	1358	3	0	0	0	0	0	0	0	0	0	0	0	0
CD247	ENSG00000198821	ENST00000362089	1:167430640-167518610	1592	8	0	0	0	0	0	0	0	0	0	3	0.00188442211055276	1
CD3D	ENSG00000167286	ENST00000300692	11:118338954-118342744	696	5	0	0	0	0	0	0	0	0	0	0	0	0
CD3E	ENSG00000198851	ENST00000361763	11:118304545-118316175	1352	9	0	0	0	0	0	0	8	0.00591715976331361	1	32	0.0236686390532544	1
CD3G	ENSG00000160654	ENST00000532917	11:118344344-118355161	2683	7	0	0	0	0	0	0	19	0.00708162504658964	1	84	0.0313082370480805	1
CD40	ENSG00000101017	ENST00000372285	20:46118272-46129863	1673	9	0	0	0	0	0	0	0	0	0	5	0.00298864315600717	2
CD40LG	ENSG00000102245	ENST00000370629	X:136648193-136660390	1847	5	10	0.00541418516513265	1	59	0.0319436924742826	1	120	0.0649702219815918	1	267	0.144558743909042	1
CD70	ENSG00000125726	ENST00000245903	19:6583183-6604103	908	3	0	0	0	0	0	0	0	0	0	0	0	0
CD79A	ENSG00000105369	ENST00000221972	19:41877120-41881372	1094	5	0	0	0	0	0	0	7	0.00639853747714808	1	71	0.0648994515539305	2
CD79B	ENSG00000007312	ENST00000006750	17:63928740-63932354	1240	6	0	0	0	0	0	0	0	0	0	0	0	0
CDCA7	ENSG00000144354	ENST00000306721	2:173354820-173368997	2768	10	0	0	0	0	0	0	0	0	0	0	0	0
CDKN1C	ENSG00000129757	ENST00000440480	11:2883213-2885881	1769	4	0	0	0	0	0	0	0	0	0	19	0.0107405313736574	1
CEBPE	ENSG00000092067	ENST00000206513	14:23117304-23119616	1189	2	0	0	0	0	0	0	0	0	0	47	0.039529015979815	1
CFAP298	ENSG00000159079	ENST00000290155	21:32592079-32612866	3509	7	0	0	0	2	0.000569962952408094	1	22	0.00626959247648903	1	74	0.0210886292390995	1
CFAP300	ENSG00000137691	ENST00000434758	11:102047443-102084560	2186	7	0	0	0	0	0	0	0	0	0	0	0	0
CFB	ENSG00000243649	ENST00000425368	6:31945650-31952084	2458	18	0	0	0	0	0	0	0	0	0	0	0	0
CFD	ENSG00000197766	ENST00000327726	19:859643-863630	1186	5	0	0	0	0	0	0	0	0	0	0	0	0
CFH	ENSG00000000971	ENST00000367429	1:196651878-196747504	3940	22	0	0	0	0	0	0	0	0	0	0	0	0
CFI	ENSG00000205403	ENST00000394634	4:109740694-109802179	1965	13	0	0	0	0	0	0	0	0	0	0	0	0
CFP	ENSG00000126759	ENST00000396992	X:47623172-47630305	2480	9	0	0	0	0	0	0	0	0	0	2	0.000806451612903226	1
CFTR	ENSG00000001626	ENST00000003084	7:117465784-117715971	6043	27	0	0	0	0	0	0	0	0	0	0	0	0
CHAT	ENSG00000070748	ENST00000337653	10:49609095-49665104	5281	15	0	0	0	2	0.000378716152243893	1	21	0.00397651959856088	1	90	0.0170422268509752	1
CHRNA1	ENSG00000138435	ENST00000348749	2:174747592-174787935	1975	9	0	0	0	0	0	0	0	0	0	0	0	0
CHRNB1	ENSG00000170175	ENST00000306071	17:7445061-7457707	2549	11	0	0	0	0	0	0	0	0	0	0	0	0
CHRND	ENSG00000135902	ENST00000258385	2:232525993-232536667	2950	12	0	0	0	0	0	0	1	0.000338983050847458	1	2	0.000677966101694915	1
CHRNE	ENSG00000108556	ENST00000649488	17:4897774-4903074	2470	12	0	0	0	1	0.000404858299595142	1	4	0.00161943319838057	1	43	0.0174089068825911	1
CIITA	ENSG00000179583	ENST00000324288	16:10866222-10932281	16041	20	1	6.23402531014276e-05	1	1	6.23402531014276e-05	1	3	0.000187020759304283	2	15	0.000935103796521414	3
CLCN7	ENSG00000103249	ENST00000382745	16:1444934-1475580	4143	25	0	0	0	0	0	0	1	0.000241370987207338	1	15	0.00362056480811007	1
COL13A1	ENSG00000197467	ENST00000645393	10:69801931-69964275	3107	41	0	0	0	0	0	0	0	0	0	2	0.000643707756678468	1
COL1A1	ENSG00000108821	ENST00000225964	17:50183289-50201632	5863	51	0	0	0	1	0.000170561146170902	1	11	0.00187617260787992	1	145	0.0247313661947808	2
COL1A2	ENSG00000164692	ENST00000297268	7:94394561-94431232	5020	52	0	0	0	1	0.000199203187250996	1	2	0.000398406374501992	1	2	0.000398406374501992	1
COL4A3	ENSG00000169031	ENST00000396578	2:227164565-227314792	7986	52	0	0	0	0	0	0	0	0	0	1	0.000125219133483596	1
COL4A4	ENSG00000081052	ENST00000396625	2:227002711-227164113	9936	48	0	0	0	0	0	0	1	0.000100644122383253	1	20	0.00201288244766506	2
COL4A5	ENSG00000188153	ENST00000328300	X:108439844-108697545	6478	53	0	0	0	0	0	0	0	0	0	0	0	0
COLQ	ENSG00000206561	ENST00000383788	3:15450133-15521751	2943	17	0	0	0	0	0	0	0	0	0	0	0	0
COQ2	ENSG00000173085	ENST00000647002	4:83261536-83284914	1518	7	0	0	0	0	0	0	0	0	0	0	0	0
COQ4	ENSG00000167113	ENST00000300452	9:128322536-128334072	1238	7	0	0	0	0	0	0	0	0	0	0	0	0
COQ6	ENSG00000119723	ENST00000334571	14:73949926-73963670	2097	12	0	0	0	0	0	0	0	0	0	0	0	0
COQ8B	ENSG00000123815	ENST00000324464	19:40691529-40718207	2428	15	0	0	0	0	0	0	1	0.000411861614497529	1	10	0.00411861614497529	1
CORO1A	ENSG00000102879	ENST00000219150	16:30182827-30189076	1612	11	79	0.0490074441687345	1	199	0.123449131513648	1	216	0.133995037220844	1	224	0.138957816377171	3
CPS1	ENSG00000021826	ENST00000233072	2:210477682-210679107	5722	38	0	0	0	0	0	0	0	0	0	0	0	0
CPT1A	ENSG00000110090	ENST00000265641	11:68754620-68844410	5219	19	0	0	0	4	0.000766430350641885	1	42	0.0080475186817398	1	254	0.0486683272657597	1
CPT2	ENSG00000157184	ENST00000371486	1:53196429-53214197	2694	5	0	0	0	0	0	0	0	0	0	0	0	0
CTNS	ENSG00000040531	ENST00000046640	17:3636468-3661542	4127	12	0	0	0	1	0.000242306760358614	1	1	0.000242306760358614	1	14	0.0033922946450206	2
CTPS1	ENSG00000171793	ENST00000650070	1:40979335-41012565	2821	19	0	0	0	0	0	0	0	0	0	0	0	0
CUBN	ENSG00000107611	ENST00000377833	10:16823964-17129831	11860	67	0	0	0	0	0	0	0	0	0	0	0	0
CUL3	ENSG00000036257	ENST00000264414	2:224470150-224585397	6740	16	0	0	0	0	0	0	0	0	0	18	0.00267062314540059	2
CYBA	ENSG00000051523	ENST00000261623	16:88643283-88651152	686	6	0	0	0	0	0	0	0	0	0	11	0.0160349854227405	1
CYBB	ENSG00000165168	ENST00000378588	X:37780011-37813461	4263	13	0	0	0	0	0	0	3	0.000703729767769177	1	25	0.00586441473140981	1
CYBC1	ENSG00000178927	ENST00000306645	17:82442589-82450829	2066	7	0	0	0	0	0	0	0	0	0	5	0.00242013552758954	1
CYP11A1	ENSG00000140459	ENST00000268053	15:74337759-74367740	1828	9	0	0	0	0	0	0	0	0	0	0	0	0
CYP11B1	ENSG00000160882	ENST00000292427	8:142872356-142879846	3531	9	0	0	0	0	0	0	0	0	0	0	0	0
CYP11B2	ENSG00000179142	ENST00000323110	8:142910559-142917843	2927	9	0	0	0	0	0	0	0	0	0	0	0	0
CYP17A1	ENSG00000148795	ENST00000369887	10:102830531-102837533	1742	8	0	0	0	0	0	0	0	0	0	0	0	0
CYP21A2	ENSG00000231852	ENST00000644719	6:32038265-32041670	1996	10	369	0.184869739478958	2	646	0.323647294589178	3	829	0.415330661322645	3	853	0.427354709418838	3
CYP27A1	ENSG00000135929	ENST00000258415	2:218781749-218815293	1886	9	0	0	0	0	0	0	0	0	0	0	0	0
CYP27B1	ENSG00000111012	ENST00000228606	12:57762334-57768986	2363	9	0	0	0	0	0	0	1	0.000423190859077444	1	8	0.00338552687261955	1
CYP2R1	ENSG00000186104	ENST00000334636	11:14877440-14892252	2209	5	0	0	0	0	0	0	0	0	0	0	0	0
CYP7B1	ENSG00000172817	ENST00000310193	8:64587763-64798761	7456	6	0	0	0	0	0	0	1	0.00013412017167382	1	17	0.00228004291845494	1
DBT	ENSG00000137992	ENST00000370132	1:100186919-100249834	10788	11	29	0.00268817204301075	1	30	0.00278086763070078	1	40	0.00370782350760104	1	76	0.00704486466444197	1
DCLRE1C	ENSG00000152457	ENST00000378278	10:14897359-14954432	5946	14	0	0	0	0	0	0	7	0.00117726202489068	1	45	0.00756811301715439	1
DDB2	ENSG00000134574	ENST00000256996	11:47214465-47239240	1805	10	0	0	0	0	0	0	0	0	0	0	0	0
DDC	ENSG00000132437	ENST00000444124	7:50458436-50565457	1997	15	0	0	0	0	0	0	0	0	0	0	0	0
DGAT1	ENSG00000185000	ENST00000528718	8:144314584-144326910	3636	17	0	0	0	0	0	0	0	0	0	0	0	0
DHFR	ENSG00000228716	ENST00000439211	5:80626228-80654983	3913	6	0	0	0	0	0	0	7	0.00178890876565295	2	66	0.0168668540761564	2
DMP1	ENSG00000152592	ENST00000339673	4:87650307-87664361	2699	6	0	0	0	0	0	0	1	0.000370507595405706	1	1	0.000370507595405706	1
DNAAF1	ENSG00000154099	ENST00000378553	16:84145287-84178767	2376	12	0	0	0	0	0	0	0	0	0	0	0	0
DNAAF11	ENSG00000129295	ENST00000620350	8:132571953-132675617	3331	12	0	0	0	0	0	0	0	0	0	0	0	0
DNAAF2	ENSG00000165506	ENST00000298292	14:49625174-49635230	2974	3	0	0	0	0	0	0	0	0	0	0	0	0
DNAAF3	ENSG00000167646	ENST00000524407	19:55158661-55166722	2106	12	0	0	0	0	0	0	0	0	0	2	0.000949667616334283	2
DNAAF4	ENSG00000256061	ENST00000321149	15:55410525-55508234	1983	10	0	0	0	0	0	0	2	0.00100857286938981	1	25	0.0126071608673727	1
DNAAF5	ENSG00000164818	ENST00000297440	7:726701-786475	3399	13	0	0	0	0	0	0	0	0	0	37	0.010885554574875	1
DNAH11	ENSG00000105877	ENST00000409508	7:21543215-21901839	14261	82	7	0.000490849169062478	1	7	0.000490849169062478	1	8	0.000560970478928546	2	10	0.000701213098660683	3
DNAH5	ENSG00000039139	ENST00000265104	5:13690331-13944543	15702	79	0	0	0	0	0	0	0	0	0	14	0.000891606164819768	1
DNAH9	ENSG00000007174	ENST00000262442	17:11598431-11969748	13642	69	0	0	0	0	0	0	0	0	0	0	0	0
DNAI1	ENSG00000122735	ENST00000242317	9:34457414-34520989	2509	20	0	0	0	0	0	0	0	0	0	0	0	0
DNAI2	ENSG00000171595	ENST00000311014	17:74274247-74314884	2278	14	0	0	0	0	0	0	0	0	0	2	0.000877963125548727	1
DNAJC21	ENSG00000168724	ENST00000648817	5:34929593-34958964	6095	12	1	0.000164068908941756	1	2	0.000328137817883511	1	25	0.00410172272354389	2	171	0.0280557834290402	2
DNMT3B	ENSG00000088305	ENST00000328111	20:32762385-32809356	4313	23	0	0	0	0	0	0	0	0	0	2	0.000463714351959193	2
DOCK2	ENSG00000134516	ENST00000520908	5:169637247-170083382	6017	52	0	0	0	0	0	0	0	0	0	0	0	0
DOCK8	ENSG00000107099	ENST00000432829	9:214854-465259	7400	48	0	0	0	0	0	0	4	0.000540540540540541	1	40	0.00540540540540541	2
DOK7	ENSG00000175920	ENST00000340083	4:3463311-3494483	2559	7	0	0	0	1	0.000390777647518562	1	14	0.00547088706525987	1	44	0.0171942164908167	2
DPAGT1	ENSG00000172269	ENST00000354202	11:119096503-119108331	1904	9	0	0	0	0	0	0	0	0	0	0	0	0
DRC1	ENSG00000157856	ENST00000288710	2:26401916-26456711	2470	17	0	0	0	0	0	0	0	0	0	0	0	0
DUOX2	ENSG00000140279	ENST00000389039	15:45092650-45114344	6327	34	0	0	0	0	0	0	0	0	0	0	0	0
DUOXA2	ENSG00000140274	ENST00000323030	15:45114321-45118421	1749	6	0	0	0	0	0	0	0	0	0	1	0.000571755288736421	1
EDA	ENSG00000158813	ENST00000374552	X:69616067-70039469	5387	8	0	0	0	0	0	0	0	0	0	2	0.000371264154445888	1
EDAR	ENSG00000135960	ENST00000258443	2:108894471-108989372	4290	12	0	0	0	0	0	0	0	0	0	0	0	0
EDARADD	ENSG00000186197	ENST00000334232	1:236348257-236484914	3202	6	0	0	0	0	0	0	1	0.000312304809494066	1	3	0.000936914428482199	1
EFL1	ENSG00000140598	ENST00000268206	15:82130230-82262763	3623	20	0	0	0	0	0	0	0	0	0	0	0	0
EIF2AK3	ENSG00000172071	ENST00000303236	2:88556741-88627576	4519	17	0	0	0	0	0	0	3	0.00066386368665634	1	3	0.00066386368665634	1
ENPP1	ENSG00000197594	ENST00000647893	6:131808016-131895155	7413	25	1	0.000134898151895319	1	11	0.00148387967084851	2	120	0.0161877782274383	2	221	0.0298124915688655	2
EPCAM	ENSG00000119888	ENST00000263735	2:47345158-47387601	1538	9	0	0	0	0	0	0	0	0	0	0	0	0
ERCC2	ENSG00000104884	ENST00000391945	19:45349837-45370918	4085	23	0	0	0	0	0	0	5	0.00122399020807834	1	61	0.0149326805385557	2
ERCC3	ENSG00000163161	ENST00000285398	2:127257290-127294176	2703	15	0	0	0	0	0	0	0	0	0	0	0	0
ERCC4	ENSG00000175595	ENST00000311895	16:13920157-13952345	6753	11	0	0	0	0	0	0	0	0	0	1	0.00014808233377758	1
ERCC5	ENSG00000134899	ENST00000652225	13:102844844-102876001	3873	15	0	0	0	0	0	0	0	0	0	0	0	0
ETFA	ENSG00000140374	ENST00000557943	15:76215355-76311472	2277	12	0	0	0	0	0	0	0	0	0	0	0	0
ETFB	ENSG00000105379	ENST00000309244	19:51345169-51366418	866	6	0	0	0	0	0	0	0	0	0	13	0.0150115473441109	1
ETFDH	ENSG00000171503	ENST00000511912	4:158672125-158709623	3098	13	0	0	0	13	0.00419625564880568	1	18	0.00581020012911556	1	18	0.00581020012911556	1
F10	ENSG00000126218	ENST00000375559	13:113122814-113149529	1528	8	0	0	0	0	0	0	0	0	0	0	0	0
F13A1	ENSG00000124491	ENST00000264870	6:6144085-6321013	3813	15	0	0	0	0	0	0	0	0	0	0	0	0
F13B	ENSG00000143278	ENST00000367412	1:197039191-197067267	2648	12	0	0	0	0	0	0	0	0	0	0	0	0
F2	ENSG00000180210	ENST00000311907	11:46719180-46739506	1976	14	0	0	0	0	0	0	0	0	0	0	0	0
F5	ENSG00000198734	ENST00000367797	1:169514166-169586588	9107	25	0	0	0	0	0	0	0	0	0	2	0.000219611288020204	1
F7	ENSG00000057593	ENST00000346342	13:113105788-113120681	3055	8	0	0	0	0	0	0	1	0.000327332242225859	1	10	0.00327332242225859	1
F8	ENSG00000185010	ENST00000360256	X:154835788-155026940	9006	26	0	0	0	0	0	0	0	0	0	0	0	0
F9	ENSG00000101981	ENST00000218099	X:139530758-139563458	2792	8	0	0	0	0	0	0	0	0	0	0	0	0
FAH	ENSG00000103876	ENST00000561421	15:80152490-80186946	1442	14	0	0	0	0	0	0	0	0	0	0	0	0
FAM111A	ENSG00000166801	ENST00000675163	11:59142748-59155039	3983	6	0	0	0	0	0	0	0	0	0	0	0	0
FBP1	ENSG00000165140	ENST00000375326	9:94603133-94640249	1466	7	0	0	0	0	0	0	0	0	0	0	0	0
FCHO1	ENSG00000130475	ENST00000596536	19:17747718-17788568	3179	29	0	0	0	0	0	0	0	0	0	15	0.00471846492607738	2
FECH	ENSG00000066926	ENST00000262093	18:57548283-57586772	7678	11	0	0	0	0	0	0	1	0.00013024225058609	1	1	0.00013024225058609	1
FERMT3	ENSG00000149781	ENST00000345728	11:64206678-64223886	2484	15	0	0	0	0	0	0	0	0	0	1	0.000402576489533011	1
FGA	ENSG00000171560	ENST00000403106	4:154583126-154590766	2204	5	0	0	0	0	0	0	0	0	0	0	0	0
FGB	ENSG00000171564	ENST00000302068	4:154562956-154571086	3633	8	0	0	0	0	0	0	0	0	0	0	0	0
FGF23	ENSG00000118972	ENST00000237837	12:4368227-4379728	2999	3	0	0	0	26	0.00866955651883961	1	72	0.0240080026675559	1	124	0.0413471157052351	1
FGG	ENSG00000171557	ENST00000336098	4:154604134-154612967	2063	9	0	0	0	0	0	0	0	0	0	0	0	0
FOLR1	ENSG00000110195	ENST00000393676	11:72189558-72196323	926	4	0	0	0	0	0	0	0	0	0	0	0	0
FOXE1	ENSG00000178919	ENST00000375123	9:97853254-97856715	3491	1	0	0	0	5	0.00143225436837582	1	6	0.00171870524205099	1	15	0.00429676310512747	1
FOXJ1	ENSG00000129654	ENST00000322957	17:76136333-76141299	2584	3	0	0	0	0	0	0	0	0	0	0	0	0
FOXN1	ENSG00000109101	ENST00000579795	17:28506243-28538896	3512	9	0	0	0	0	0	0	0	0	0	24	0.00683371298405467	1
FOXP3	ENSG00000049768	ENST00000376207	X:49250436-49264826	2252	12	0	0	0	1	0.00044404973357016	1	20	0.0088809946714032	1	110	0.0488454706927176	1
G6PC1	ENSG00000131482	ENST00000253801	17:42900797-42913369	4159	5	0	0	0	8	0.0019235393123347	1	8	0.0019235393123347	1	8	0.0019235393123347	1
GAA	ENSG00000171298	ENST00000302262	17:80101556-80119879	3731	20	0	0	0	0	0	0	0	0	0	0	0	0
GALK1	ENSG00000108479	ENST00000588479	17:75751594-75765711	1389	8	0	0	0	0	0	0	0	0	0	0	0	0
GALNS	ENSG00000141012	ENST00000268695	16:88813734-88856970	2330	14	0	0	0	0	0	0	0	0	0	0	0	0
GALNT3	ENSG00000115339	ENST00000392701	2:165747591-165794682	3425	11	0	0	0	0	0	0	0	0	0	0	0	0
GALT	ENSG00000213930	ENST00000378842	9:34638133-34651035	1745	11	0	0	0	0	0	0	0	0	0	0	0	0
GAMT	ENSG00000130005	ENST00000252288	19:1397026-1401570	1104	6	0	0	0	0	0	0	0	0	0	0	0	0
GAS8	ENSG00000141013	ENST00000268699	16:90019629-90044975	3083	11	0	0	0	0	0	0	0	0	0	0	0	0
GATM	ENSG00000171766	ENST00000396659	15:45361124-45402327	2339	9	0	0	0	0	0	0	0	0	0	0	0	0
GCDH	ENSG00000105607	ENST00000222214	19:12891026-12914207	1840	12	0	0	0	0	0	0	0	0	0	0	0	0
GCK	ENSG00000106633	ENST00000403799	7:44144271-44198170	2735	10	0	0	0	0	0	0	0	0	0	0	0	0
GCM2	ENSG00000124827	ENST00000379491	6:10873223-10881941	2536	5	0	0	0	0	0	0	0	0	0	0	0	0
GFPT1	ENSG00000198380	ENST00000357308	2:69319769-69387254	8645	20	0	0	0	0	0	0	0	0	0	1	0.000115673799884326	1
GH1	ENSG00000259384	ENST00000323322	17:63917200-63918838	818	5	0	0	0	0	0	0	0	0	0	0	0	0
GHR	ENSG00000112964	ENST00000230882	5:42423777-42721878	4889	10	0	0	0	2	0.00040908161178155	1	3	0.000613622417672326	1	5	0.00102270402945388	2
GHRHR	ENSG00000106128	ENST00000326139	7:30938669-30993254	1659	13	0	0	0	0	0	0	0	0	0	0	0	0
GLIS3	ENSG00000107249	ENST00000381971	9:3824127-4348392	7673	11	0	0	0	1	0.000130327121073895	1	5	0.000651635605369477	2	21	0.0027368695425518	3
GLUD1	ENSG00000148672	ENST00000277865	10:87050486-87094866	3287	13	0	0	0	0	0	0	0	0	0	0	0	0
GP1BA	ENSG00000185245	ENST00000329125	17:4932297-4935030	2552	2	53	0.0207680250783699	1	109	0.0427115987460815	1	159	0.0623040752351097	1	200	0.0783699059561129	1
GP1BB	ENSG00000203618	ENST00000366425	22:19722945-19724771	997	2	0	0	0	0	0	0	0	0	0	0	0	0
GP9	ENSG00000169704	ENST00000307395	3:129060767-129062406	934	3	0	0	0	0	0	0	0	0	0	0	0	0
GPIHBP1	ENSG00000277494	ENST00000622500	8:143213193-143217170	2253	4	0	0	0	1	0.000443852640923213	1	16	0.00710164225477142	1	99	0.0439414114513981	1
GPR101	ENSG00000165370	ENST00000651716	X:137030148-137031674	8030	2	0	0	0	0	0	0	0	0	0	0	0	0
GRHPR	ENSG00000137106	ENST00000318158	9:37422666-37436990	1241	9	0	0	0	0	0	0	0	0	0	0	0	0
HADH	ENSG00000138796	ENST00000309522	4:107989714-108035175	1795	8	0	0	0	0	0	0	0	0	0	0	0	0
HADHA	ENSG00000084754	ENST00000380649	2:26190635-26244726	2923	20	0	0	0	0	0	0	0	0	0	0	0	0
HADHB	ENSG00000138029	ENST00000317799	2:26243170-26290468	1981	16	0	0	0	0	0	0	0	0	0	0	0	0
HBB	ENSG00000244734	ENST00000335295	11:5225464-5229395	625	3	0	0	0	0	0	0	0	0	0	0	0	0
HELLS	ENSG00000119969	ENST00000348459	10:94501434-94613905	3106	22	0	0	0	0	0	0	1	0.000321957501609788	1	1	0.000321957501609788	1
HESX1	ENSG00000163666	ENST00000295934	3:57197843-57226521	973	4	0	0	0	0	0	0	0	0	0	0	0	0
HK1	ENSG00000156515	ENST00000359426	10:69269984-69401882	3584	18	0	0	0	0	0	0	0	0	0	0	0	0
HLCS	ENSG00000159267	ENST00000674895	21:36750888-36990236	8262	11	0	0	0	0	0	0	1	0.000121036068748487	1	3	0.000363108206245461	2
HMGCL	ENSG00000117305	ENST00000374490	1:23801885-23838620	1561	9	0	0	0	0	0	0	0	0	0	0	0	0
HMGCS2	ENSG00000134240	ENST00000369406	1:119747996-119768905	2423	10	0	0	0	0	0	0	0	0	0	0	0	0
HOGA1	ENSG00000241935	ENST00000370646	10:97584323-97612802	2435	7	0	0	0	0	0	0	0	0	0	0	0	0
HSD11B2	ENSG00000176387	ENST00000326152	16:67430652-67437553	1891	5	0	0	0	0	0	0	0	0	0	1	0.000528820729772607	1
HSD3B2	ENSG00000203859	ENST00000369416	1:119414931-119423035	1671	4	0	0	0	0	0	0	0	0	0	0	0	0
HSD3B7	ENSG00000099377	ENST00000297679	16:30985207-30989152	2164	7	0	0	0	0	0	0	0	0	0	0	0	0
HYDIN	ENSG00000157423	ENST00000393567	16:70807378-71230722	20960	86	332	0.0158396946564885	6	1012	0.0482824427480916	11	1848	0.0881679389312977	24	3450	0.164599236641221	36
IDS	ENSG00000010404	ENST00000340855	X:149476990-149521096	7571	9	0	0	0	0	0	0	0	0	0	9	0.00118874653282261	1
IDUA	ENSG00000127415	ENST00000514224	4:986997-1004506	2160	14	0	0	0	0	0	0	0	0	0	0	0	0
IFITM5	ENSG00000206013	ENST00000382614	11:298200-299526	734	2	0	0	0	0	0	0	0	0	0	0	0	0
IFNGR1	ENSG00000027697	ENST00000367739	6:137197484-137219449	2067	7	0	0	0	0	0	0	0	0	0	0	0	0
IFNGR2	ENSG00000159128	ENST00000290219	21:33402896-33479348	1692	7	0	0	0	0	0	0	1	0.000591016548463357	1	4	0.00236406619385343	1
IGF1	ENSG00000017427	ENST00000337514	12:102395867-102480645	7273	4	0	0	0	0	0	0	0	0	0	2	0.000274989687886704	1
IGHM	ENSG00000211899	ENST00000637539	14:105851708-105856218	1680	6	0	0	0	0	0	0	0	0	0	0	0	0
IGLL1	ENSG00000128322	ENST00000330377	22:23573125-23580308	880	3	0	0	0	0	0	0	0	0	0	0	0	0
IGSF1	ENSG00000147255	ENST00000361420	X:131273506-131578899	4441	20	0	0	0	0	0	0	0	0	0	0	0	0
IKBKB	ENSG00000104365	ENST00000520810	8:42271302-42332653	3916	22	0	0	0	0	0	0	0	0	0	1	0.000255362614913177	1
IKBKG	ENSG00000269335	ENST00000594239	X:154541199-154565046	1963	10	1496	0.762098828323994	8	1571	0.80030565461029	8	1619	0.82475802343352	8	1637	0.833927661742231	8
IL10	ENSG00000136634	ENST00000423557	1:206767602-206772494	1625	5	0	0	0	0	0	0	0	0	0	0	0	0
IL10RA	ENSG00000110324	ENST00000227752	11:117986348-118003037	3646	7	0	0	0	0	0	0	0	0	0	0	0	0
IL10RB	ENSG00000243646	ENST00000290200	21:33266358-33310187	1934	7	0	0	0	2	0.00103412616339193	1	2	0.00103412616339193	1	5	0.00258531540847983	2
IL2RA	ENSG00000134460	ENST00000379959	10:6010689-6062325	3210	8	0	0	0	0	0	0	0	0	0	0	0	0
IL2RB	ENSG00000100385	ENST00000216223	22:37125838-37175054	4024	10	0	0	0	0	0	0	0	0	0	0	0	0
IL2RG	ENSG00000147168	ENST00000374202	X:71107404-71112108	1472	8	0	0	0	0	0	0	0	0	0	0	0	0
IL7R	ENSG00000168685	ENST00000303115	5:35852695-35879603	4576	8	0	0	0	0	0	0	0	0	0	0	0	0
INS	ENSG00000254647	ENST00000381330	11:2159779-2161341	462	3	0	0	0	0	0	0	0	0	0	0	0	0
IRAK4	ENSG00000198001	ENST00000613694	12:43758944-43789543	4272	12	0	0	0	0	0	0	0	0	0	6	0.00140449438202247	2
IRF8	ENSG00000140968	ENST00000268638	16:85898803-85922609	2659	9	0	0	0	0	0	0	0	0	0	6	0.00225648740127868	2
IRS4	ENSG00000133124	ENST00000372129	X:108732482-108736409	6561	2	0	0	0	0	0	0	3	0.000457247370827618	1	147	0.0224051211705533	1
ITGA2B	ENSG00000005961	ENST00000262407	17:44372180-44389505	3449	30	0	0	0	0	0	0	0	0	0	3	0.000869817338358945	1
ITGB2	ENSG00000160255	ENST00000652462	21:44885953-44931989	2791	16	0	0	0	0	0	0	0	0	0	0	0	0
ITGB3	ENSG00000259207	ENST00000559488	17:47253846-47311816	5926	15	0	0	0	0	0	0	0	0	0	1	0.000168747890651367	1
ITK	ENSG00000113263	ENST00000422843	5:157142933-157255191	4491	17	0	0	0	0	0	0	0	0	0	0	0	0
IVD	ENSG00000128928	ENST00000487418	15:40405795-40435947	4338	12	0	0	0	0	0	0	0	0	0	1	0.000230520977408944	1
IYD	ENSG00000009765	ENST00000344419	6:150368892-150405969	8617	5	0	0	0	0	0	0	0	0	0	1	0.000116049669258443	1
JAK3	ENSG00000105639	ENST00000458235	19:17824780-17848071	5362	24	0	0	0	0	0	0	9	0.00167847817978366	1	99	0.0184632599776203	4
KCNJ1	ENSG00000151704	ENST00000392666	11:128836315-128867373	2536	3	0	0	0	0	0	0	0	0	0	0	0	0
KCNJ11	ENSG00000187486	ENST00000339994	11:17385859-17389331	3411	1	0	0	0	0	0	0	0	0	0	1	0.000293169158604515	1
KLHL3	ENSG00000146021	ENST00000309755	5:137617500-137736090	6790	15	0	0	0	2	0.000294550810014728	1	2	0.000294550810014728	1	20	0.00294550810014728	1
LAT	ENSG00000213658	ENST00000395456	16:28984826-28990783	1659	12	0	0	0	0	0	0	0	0	0	0	0	0
LCK	ENSG00000182866	ENST00000336890	1:32251239-32286165	2078	13	0	0	0	0	0	0	0	0	0	0	0	0
LDLR	ENSG00000130164	ENST00000558518	19:11089362-11133816	5155	18	0	0	0	0	0	0	4	0.000775945683802134	1	6	0.0011639185257032	1
LDLRAP1	ENSG00000157978	ENST00000374338	1:25543580-25568886	2905	9	0	0	0	0	0	0	1	0.000344234079173838	1	1	0.000344234079173838	1
LEP	ENSG00000174697	ENST00000308868	7:128241284-128257628	3424	3	0	0	0	0	0	0	0	0	0	0	0	0
LEPR	ENSG00000116678	ENST00000349533	1:65420652-65641559	8191	20	0	0	0	0	0	0	0	0	0	24	0.00293004517152973	2
LHX3	ENSG00000107187	ENST00000371748	9:136196250-136205109	2379	6	0	0	0	0	0	0	0	0	0	0	0	0
LIG1	ENSG00000105486	ENST00000263274	19:48115445-48170603	3097	28	0	0	0	0	0	0	1	0.000322893122376493	1	33	0.0106554730384243	2
LIG4	ENSG00000174405	ENST00000442234	13:108207439-108218368	3978	3	0	0	0	14	0.00351935646053293	1	35	0.00879839115133233	1	52	0.0130718954248366	1
LMBRD1	ENSG00000168216	ENST00000649934	6:69675802-69797111	3884	16	0	0	0	0	0	0	0	0	0	1	0.000257466529351184	1
LMF1	ENSG00000103227	ENST00000262301	16:853634-981318	2595	11	0	0	0	0	0	0	0	0	0	0	0	0
LPL	ENSG00000175445	ENST00000650287	8:19901717-19967258	3555	10	0	0	0	0	0	0	0	0	0	0	0	0
LRP5	ENSG00000162337	ENST00000294304	11:68312609-68449275	5154	23	0	0	0	0	0	0	3	0.000582072176949942	1	62	0.0120294916569655	3
LYST	ENSG00000143669	ENST00000389793	1:235661041-235883640	13413	53	0	0	0	0	0	0	0	0	0	1	7.45545366435548e-05	1
MAGED2	ENSG00000102316	ENST00000375068	X:54807599-54816012	2038	13	0	0	0	0	0	0	0	0	0	0	0	0
MAGT1	ENSG00000102158	ENST00000618282	X:77826364-77895593	4496	10	0	0	0	0	0	0	0	0	0	0	0	0
MC2R	ENSG00000185231	ENST00000327606	18:13882044-13915707	3650	2	0	0	0	0	0	0	5	0.00136986301369863	1	14	0.00383561643835616	1
MCEE	ENSG00000124370	ENST00000244217	2:71109684-71130239	821	3	0	0	0	0	0	0	0	0	0	0	0	0
MCIDAS	ENSG00000234602	ENST00000513312	5:55219614-55227315	2130	7	0	0	0	0	0	0	0	0	0	0	0	0
MCM4	ENSG00000104738	ENST00000649973	8:47960185-47978160	4045	17	0	0	0	1	0.000247218788627936	1	1	0.000247218788627936	1	8	0.00197775030902349	1
MMAA	ENSG00000151611	ENST00000649156	4:145618263-145660035	5937	7	0	0	0	0	0	0	0	0	0	0	0	0
MMAB	ENSG00000139428	ENST00000545712	12:109553737-109573874	4081	9	0	0	0	4	0.00098015192354815	1	39	0.00955648125459446	1	89	0.0218083802989463	1
MMACHC	ENSG00000132763	ENST00000401061	1:45500053-45513382	5045	4	1	0.000198216055500496	1	4	0.000792864222001982	1	49	0.00971258671952428	1	470	0.0931615460852329	1
MMADHC	ENSG00000168288	ENST00000303319	2:149569634-149587816	1384	8	0	0	0	0	0	0	0	0	0	0	0	0
MMUT	ENSG00000146085	ENST00000274813	6:49430360-49463191	3798	13	0	0	0	0	0	0	0	0	0	0	0	0
MPI	ENSG00000178802	ENST00000352410	15:74890005-74902219	5785	8	0	0	0	0	0	0	0	0	0	0	0	0
MRAP	ENSG00000170262	ENST00000303645	21:32291813-32314784	927	3	0	0	0	0	0	0	0	0	0	0	0	0
MTHFD1	ENSG00000100714	ENST00000652337	14:64388031-64463457	3126	28	0	0	0	0	0	0	0	0	0	0	0	0
MTHFR	ENSG00000177000	ENST00000376590	1:11785723-11806920	7006	12	0	0	0	2	0.000285469597487868	1	4	0.000570939194975735	1	4	0.000570939194975735	1
MTR	ENSG00000116984	ENST00000366577	1:236795281-236903981	10514	33	0	0	0	0	0	0	4	0.000380445120791326	2	13	0.00123644664257181	2
MTRR	ENSG00000124275	ENST00000440940	5:7851186-7906025	3230	15	0	0	0	0	0	0	1	0.000309597523219814	1	1	0.000309597523219814	1
MTTP	ENSG00000138823	ENST00000265517	4:99563761-99623999	3902	18	0	0	0	0	0	0	0	0	0	3	0.000768836494105587	1
MUSK	ENSG00000030304	ENST00000374448	9:110668771-110801620	8279	15	0	0	0	0	0	0	0	0	0	0	0	0
MYD88	ENSG00000172936	ENST00000650905	3:38138478-38143022	2662	5	0	0	0	0	0	0	0	0	0	0	0	0
NAGS	ENSG00000161653	ENST00000293404	17:44004546-44009063	2107	7	0	0	0	0	0	0	0	0	0	0	0	0
NBN	ENSG00000104320	ENST00000265433	8:89933336-90003228	4606	16	0	0	0	0	0	0	0	0	0	0	0	0
NCF1	ENSG00000158517	ENST00000289473	7:74773962-74789315	1338	11	317	0.236920777279522	4	388	0.289985052316891	5	515	0.384902840059791	6	597	0.446188340807175	6
NCF2	ENSG00000116701	ENST00000367535	1:183555563-183590876	2252	15	0	0	0	0	0	0	0	0	0	0	0	0
NCF4	ENSG00000100365	ENST00000248899	22:36860988-36878015	1368	10	0	0	0	0	0	0	0	0	0	0	0	0
NEUROD1	ENSG00000162992	ENST00000295108	2:181673088-181680876	2491	2	0	0	0	16	0.00642312324367724	1	72	0.0289040545965476	1	117	0.0469690887193898	1
NEUROG3	ENSG00000122859	ENST00000242462	10:69571698-69573238	1558	2	0	0	0	0	0	0	0	0	0	2	0.00128369704749679	1
NFKBIA	ENSG00000100906	ENST00000216797	14:35401511-35404749	1553	6	0	0	0	0	0	0	0	0	0	0	0	0
NHEJ1	ENSG00000187736	ENST00000356853	2:219075317-219160865	8012	8	0	0	0	0	0	0	0	0	0	0	0	0
NLRP3	ENSG00000162711	ENST00000336119	1:247416156-247449108	4177	10	0	0	0	0	0	0	0	0	0	0	0	0
NNT	ENSG00000112992	ENST00000344920	5:43602692-43707405	6399	22	0	0	0	0	0	0	0	0	0	0	0	0
NR0B1	ENSG00000169297	ENST00000378970	X:30304206-30309598	1811	2	0	0	0	0	0	0	0	0	0	0	0	0
NR3C2	ENSG00000151623	ENST00000358102	4:148078762-148444698	5783	9	0	0	0	3	0.000518761888293273	1	61	0.0105481583952966	2	121	0.020923396161162	2
OAS1	ENSG00000089127	ENST00000202917	12:112906777-112933222	1625	6	0	0	0	0	0	0	0	0	0	3	0.00184615384615385	1
ODAD1	ENSG00000105479	ENST00000674294	19:48296457-48321894	2979	16	0	0	0	0	0	0	0	0	0	0	0	0
ODAD2	ENSG00000169126	ENST00000305242	10:27812164-27999048	3583	20	0	0	0	97	0.0270722857940274	2	97	0.0270722857940274	2	97	0.0270722857940274	2
ODAD3	ENSG00000198003	ENST00000356392	19:11420604-11435782	2110	13	0	0	0	0	0	0	0	0	0	10	0.004739336492891	1
ODAD4	ENSG00000204815	ENST00000377540	17:41930635-41965651	3134	12	0	0	0	0	0	0	0	0	0	0	0	0
OTC	ENSG00000036473	ENST00000039007	X:38352545-38421450	1512	10	0	0	0	0	0	0	0	0	0	0	0	0
OTOF	ENSG00000115155	ENST00000272371	2:26457203-26558698	7167	47	0	0	0	0	0	0	0	0	0	2	0.000279056788056369	2
OXCT1	ENSG00000083720	ENST00000196371	5:41730065-41870519	3277	17	0	0	0	0	0	0	0	0	0	0	0	0
PAH	ENSG00000171759	ENST00000553106	12:102836885-102958410	3746	13	0	0	0	0	0	0	0	0	0	0	0	0
PAX1	ENSG00000125813	ENST00000613128	20:21705659-21718486	5337	5	0	0	0	0	0	0	0	0	0	10	0.0018737118231216	2
PAX8	ENSG00000125618	ENST00000429538	2:113215997-113278950	4043	12	0	0	0	0	0	0	0	0	0	0	0	0
PCCA	ENSG00000175198	ENST00000376285	13:100089015-100530437	2460	24	0	0	0	0	0	0	0	0	0	1	0.00040650406504065	1
PCCB	ENSG00000114054	ENST00000251654	3:136250306-136337896	1784	15	0	0	0	0	0	0	0	0	0	0	0	0
PCSK9	ENSG00000169174	ENST00000302118	1:55039548-55064852	3625	12	0	0	0	0	0	0	0	0	0	0	0	0
PGM1	ENSG00000079739	ENST00000371084	1:63593276-63660245	2326	11	0	0	0	0	0	0	0	0	0	0	0	0
PHEX	ENSG00000102174	ENST00000379374	X:22032441-22251310	6266	22	0	0	0	1	0.0001595914458985	1	8	0.001276731567188	1	77	0.0122885413341845	1
PIK3R1	ENSG00000145675	ENST00000521381	5:68215720-68301821	6959	16	4	0.000574795229199598	1	86	0.0123580974277913	1	273	0.0392297743928725	1	473	0.0679695358528524	1
PKLR	ENSG00000143627	ENST00000342741	1:155289839-155301434	3036	11	0	0	0	0	0	0	0	0	0	0	0	0
PLPBP	ENSG00000147471	ENST00000328195	8:37762593-37779767	2499	8	0	0	0	0	0	0	0	0	0	0	0	0
PLS3	ENSG00000102024	ENST00000355899	X:115561174-115650861	3272	16	0	0	0	0	0	0	0	0	0	0	0	0
PMM2	ENSG00000140650	ENST00000268261	16:8788823-8849331	2277	8	0	0	0	0	0	0	0	0	0	3	0.00131752305665349	1
PNP	ENSG00000198805	ENST00000361505	14:20468954-20477094	1471	6	0	0	0	0	0	0	0	0	0	0	0	0
PNPO	ENSG00000108439	ENST00000642017	17:47941506-47949308	3410	7	0	0	0	0	0	0	0	0	0	1	0.000293255131964809	1
POLE	ENSG00000177084	ENST00000320574	12:132623753-132687365	7774	49	0	0	0	0	0	0	0	0	0	3	0.000385901723694366	2
POLH	ENSG00000170734	ENST00000372236	6:43576150-43615660	8357	11	0	0	0	7	0.000837621155917195	1	64	0.00765825056838578	1	292	0.0349407682182601	1
POMC	ENSG00000115138	ENST00000395826	2:25160853-25168903	1125	3	0	0	0	0	0	0	0	0	0	0	0	0
POR	ENSG00000127948	ENST00000461988	7:75899200-75986855	2430	16	0	0	0	0	0	0	0	0	0	0	0	0
POU1F1	ENSG00000064835	ENST00000350375	3:87259404-87276587	1482	6	0	0	0	0	0	0	0	0	0	0	0	0
PPOX	ENSG00000143224	ENST00000367999	1:161166410-161178013	1720	13	0	0	0	0	0	0	0	0	0	0	0	0
PREPL	ENSG00000138078	ENST00000409411	2:44316281-44361862	5815	14	9	0.00154772141014617	1	14	0.00240756663800516	1	40	0.00687876182287188	1	79	0.013585554600172	1
PRF1	ENSG00000180644	ENST00000441259	10:70597348-70602775	2497	3	0	0	0	0	0	0	0	0	0	0	0	0
PRKDC	ENSG00000253729	ENST00000314191	8:47773108-47960183	13373	86	0	0	0	0	0	0	0	0	0	3	0.000224332610483811	2
PROP1	ENSG00000175325	ENST00000308304	5:177992235-177996242	1461	3	0	0	0	2	0.00136892539356605	1	27	0.0184804928131417	1	109	0.0746064339493498	1
PSTPIP1	ENSG00000140368	ENST00000558012	15:76993359-77037332	1983	15	0	0	0	0	0	0	0	0	0	0	0	0
PTF1A	ENSG00000168267	ENST00000376504	10:23192327-23194252	1543	2	0	0	0	0	0	0	1	0.000648088139987038	1	7	0.00453661697990927	1
PTPRC	ENSG00000081237	ENST00000442510	1:198638671-198757283	5324	33	0	0	0	0	0	0	0	0	0	0	0	0
PTS	ENSG00000150787	ENST00000280362	11:112226365-112269955	866	6	0	0	0	0	0	0	0	0	0	0	0	0
QDPR	ENSG00000151552	ENST00000281243	4:17460261-17512234	1500	7	0	0	0	0	0	0	0	0	0	0	0	0
RAB27A	ENSG00000069974	ENST00000336787	15:55202966-55319113	3440	7	0	0	0	0	0	0	0	0	0	25	0.00726744186046512	1
RAC2	ENSG00000128340	ENST00000249071	22:37225261-37244448	1465	7	0	0	0	0	0	0	0	0	0	0	0	0
RAG1	ENSG00000166349	ENST00000299440	11:36510709-36593156	6586	2	0	0	0	0	0	0	0	0	0	0	0	0
RAG2	ENSG00000175097	ENST00000311485	11:36575574-36598279	2386	2	0	0	0	0	0	0	0	0	0	0	0	0
RAPSN	ENSG00000165917	ENST00000298854	11:47437757-47449178	1614	8	0	0	0	0	0	0	0	0	0	0	0	0
RASGRP1	ENSG00000172575	ENST00000310803	15:38488103-38565575	5014	17	0	0	0	0	0	0	0	0	0	0	0	0
RB1	ENSG00000139687	ENST00000267163	13:48303751-48481986	4741	27	0	0	0	0	0	0	0	0	0	4	0.000843703859945159	2
REST	ENSG00000084093	ENST00000309042	4:56907876-56966678	7305	4	0	0	0	4	0.00054757015742642	1	39	0.0053388090349076	1	120	0.0164271047227926	1
RFX5	ENSG00000143390	ENST00000452671	1:151340640-151347357	3559	11	0	0	0	0	0	0	0	0	0	0	0	0
RFXANK	ENSG00000064490	ENST00000303088	19:19192229-19201869	1366	10	0	0	0	0	0	0	0	0	0	0	0	0
RFXAP	ENSG00000133111	ENST00000255476	13:36819224-36829104	2303	3	1	0.000434216239687364	1	1	0.000434216239687364	1	1	0.000434216239687364	1	1	0.000434216239687364	1
RNPC3	ENSG00000185946	ENST00000423855	1:103525691-103555239	2129	15	0	0	0	0	0	0	0	0	0	0	0	0
RPE65	ENSG00000116745	ENST00000262340	1:68428822-68449959	2591	14	0	0	0	0	0	0	0	0	0	0	0	0
RPL11	ENSG00000142676	ENST00000643754	1:23691779-23696425	1011	6	0	0	0	0	0	0	0	0	0	0	0	0
RPL15	ENSG00000174748	ENST00000307839	3:23916545-23923692	2151	4	0	0	0	0	0	0	0	0	0	0	0	0
RPL31	ENSG00000071082	ENST00000264258	2:101001715-101024032	1286	5	0	0	0	0	0	0	0	0	0	0	0	0
RPL35A	ENSG00000182899	ENST00000647248	3:197949987-197956610	1229	5	0	0	0	0	0	0	0	0	0	0	0	0
RPL5	ENSG00000122406	ENST00000370321	1:92832025-92841924	1020	8	0	0	0	0	0	0	0	0	0	0	0	0
RPS10	ENSG00000124614	ENST00000648437	6:34417454-34426125	582	6	0	0	0	0	0	0	0	0	0	0	0	0
RPS17	ENSG00000182774	ENST00000647841	15:82536753-82540564	483	5	0	0	0	0	0	0	0	0	0	0	0	0
RPS19	ENSG00000105372	ENST00000598742	19:41859918-41872926	2015	6	0	0	0	0	0	0	0	0	0	0	0	0
RPS24	ENSG00000138326	ENST00000372360	10:78033760-78056812	528	6	0	0	0	0	0	0	0	0	0	0	0	0
RPS26	ENSG00000197728	ENST00000646449	12:56041853-56044675	1136	4	0	0	0	0	0	0	1	0.000880281690140845	1	12	0.0105633802816901	1
RPS7	ENSG00000171863	ENST00000645674	2:3575205-3580919	725	7	0	0	0	0	0	0	0	0	0	0	0	0
RSPH1	ENSG00000160188	ENST00000291536	21:42472486-42496354	1291	9	0	0	0	0	0	0	0	0	0	0	0	0
RSPH3	ENSG00000130363	ENST00000367069	6:158972871-159000187	6568	8	0	0	0	0	0	0	0	0	0	0	0	0
RSPH4A	ENSG00000111834	ENST00000229554	6:116616479-116632985	2834	6	0	0	0	0	0	0	0	0	0	0	0	0
RSPH9	ENSG00000172426	ENST00000372163	6:43645046-43672599	2540	5	0	0	0	0	0	0	0	0	0	0	0	0
SAMD9	ENSG00000205413	ENST00000379958	7:93099513-93118023	6803	3	0	0	0	0	0	0	0	0	0	0	0	0
SAR1B	ENSG00000152700	ENST00000402673	5:134601144-134649271	6510	7	0	0	0	0	0	0	9	0.00138248847926267	2	55	0.00844854070660522	2
SBDS	ENSG00000126524	ENST00000246868	7:66987677-66995601	1608	5	0	0	0	0	0	0	0	0	0	0	0	0
SCN4A	ENSG00000007314	ENST00000435607	17:63938554-63972918	7781	24	0	0	0	0	0	0	3	0.00038555455596967	1	27	0.00346999100372703	1
SCNN1A	ENSG00000111319	ENST00000228916	12:6346843-6377730	3136	13	0	0	0	0	0	0	0	0	0	0	0	0
SCNN1B	ENSG00000168447	ENST00000343070	16:23278231-23381299	2547	13	0	0	0	0	0	0	0	0	0	0	0	0
SCNN1G	ENSG00000166828	ENST00000300061	16:23182715-23216883	3464	13	0	0	0	0	0	0	0	0	0	0	0	0
SERPING1	ENSG00000149131	ENST00000278407	11:57597387-57614853	1822	8	0	0	0	0	0	0	7	0.00384193194291987	1	35	0.0192096597145993	2
SGPL1	ENSG00000166224	ENST00000373202	10:70815961-70881173	5763	15	2	0.000347041471455839	1	4	0.000694082942911678	1	22	0.00381745618601423	1	69	0.0119729307652264	1
SH2D1A	ENSG00000183918	ENST00000371139	X:124227868-124373197	2232	4	0	0	0	0	0	0	0	0	0	0	0	0
SI	ENSG00000090402	ENST00000264382	3:164978898-165078495	5964	48	0	0	0	0	0	0	0	0	0	4	0.000670690811535882	2
SKIC2	ENSG00000204351	ENST00000375394	6:31959080-31969755	3767	28	0	0	0	0	0	0	0	0	0	0	0	0
SKIC3	ENSG00000198677	ENST00000358746	5:95463895-95555007	5634	43	0	0	0	0	0	0	0	0	0	0	0	0
SLC12A1	ENSG00000074803	ENST00000380993	15:48191664-48304078	4681	27	0	0	0	0	0	0	0	0	0	0	0	0
SLC18A3	ENSG00000187714	ENST00000374115	10:49610301-49612720	2410	1	0	0	0	0	0	0	0	0	0	0	0	0
SLC19A1	ENSG00000173638	ENST00000311124	21:45493572-45544411	4985	6	0	0	0	0	0	0	0	0	0	11	0.00220661985957874	2
SLC19A2	ENSG00000117479	ENST00000236137	1:169463909-169486003	3606	6	0	0	0	0	0	0	0	0	0	0	0	0
SLC19A3	ENSG00000135917	ENST00000644224	2:227685210-227718012	5207	6	1	0.000192049164586134	1	8	0.00153639331668907	1	59	0.0113309007105819	1	120	0.0230458997503361	1
SLC22A5	ENSG00000197375	ENST00000245407	5:132369752-132395614	3267	10	0	0	0	1	0.000306091215182124	1	1	0.000306091215182124	1	1	0.000306091215182124	1
SLC25A1	ENSG00000100075	ENST00000215882	22:19175575-19178830	1539	9	0	0	0	0	0	0	0	0	0	30	0.0194931773879142	1
SLC25A15	ENSG00000102743	ENST00000338625	13:40789412-40810111	3814	7	0	0	0	0	0	0	0	0	0	0	0	0
SLC25A20	ENSG00000178537	ENST00000319017	3:48856931-48898993	1769	9	0	0	0	0	0	0	0	0	0	0	0	0
SLC26A3	ENSG00000091138	ENST00000340010	7:107765467-107803225	2861	21	0	0	0	0	0	0	0	0	0	0	0	0
SLC26A7	ENSG00000147606	ENST00000276609	8:91209494-91398152	5218	19	0	0	0	0	0	0	0	0	0	0	0	0
SLC2A1	ENSG00000117394	ENST00000426263	1:42925375-42959173	3374	10	0	0	0	0	0	0	0	0	0	0	0	0
SLC30A10	ENSG00000196660	ENST00000366926	1:219685427-219958647	6575	4	0	0	0	25	0.00380228136882129	1	100	0.0152091254752852	1	201	0.0305703422053232	1
SLC34A3	ENSG00000198569	ENST00000673835	9:137230757-137236554	2003	13	0	0	0	0	0	0	2	0.000998502246630055	1	54	0.0269595606590115	3
SLC37A4	ENSG00000137700	ENST00000330775	11:119024114-119030906	2092	10	0	0	0	0	0	0	0	0	0	0	0	0
SLC39A4	ENSG00000147804	ENST00000301305	8:144409742-144416895	2111	12	0	0	0	0	0	0	0	0	0	0	0	0
SLC39A7	ENSG00000112473	ENST00000374677	6:33200445-33204439	2406	7	0	0	0	0	0	0	0	0	0	0	0	0
SLC46A1	ENSG00000076351	ENST00000612814	17:28394756-28407197	6487	5	0	0	0	0	0	0	0	0	0	1	0.000154154462771697	1
SLC4A1	ENSG00000004939	ENST00000262418	17:44248385-44268141	4934	20	0	0	0	23	0.00466153222537495	1	121	0.0245237130117552	1	215	0.0435751925415484	1
SLC52A2	ENSG00000185803	ENST00000643944	8:144354135-144361272	2153	5	0	0	0	0	0	0	0	0	0	0	0	0
SLC52A3	ENSG00000101276	ENST00000645534	20:760080-776015	2606	5	0	0	0	0	0	0	0	0	0	0	0	0
SLC5A1	ENSG00000100170	ENST00000266088	22:32043032-32113029	4817	15	0	0	0	0	0	0	0	0	0	2	0.000415196180195142	1
SLC5A5	ENSG00000105641	ENST00000222248	19:17871973-17895174	3589	15	0	0	0	0	0	0	1	0.000278629144608526	1	24	0.00668709947060462	3
SLC5A7	ENSG00000115665	ENST00000264047	2:107986523-108013994	5158	9	0	0	0	0	0	0	0	0	0	7	0.00135711516091508	1
SLC7A7	ENSG00000155465	ENST00000674313	14:22773222-22829820	2072	10	0	0	0	0	0	0	0	0	0	0	0	0
SLC9A3	ENSG00000066230	ENST00000264938	5:473310-524332	5538	17	0	0	0	0	0	0	12	0.00216684723726977	3	72	0.0130010834236186	5
SMARCD2	ENSG00000108604	ENST00000448276	17:63832081-63843065	2451	13	0	0	0	0	0	0	0	0	0	0	0	0
SMN1	ENSG00000172062	ENST00000380707	5:70925030-70953942	1473	9	878	0.596062457569586	8	965	0.655125594025798	8	1112	0.754921928038018	8	1284	0.871690427698574	8
SNX10	ENSG00000086300	ENST00000338523	7:26291895-26374329	2658	7	0	0	0	0	0	0	0	0	0	0	0	0
SP110	ENSG00000135899	ENST00000258381	2:230167293-230225729	6173	19	0	0	0	3	0.000485987364328527	1	40	0.00647983152438037	1	127	0.0205734650899077	1
SPAG1	ENSG00000104450	ENST00000388798	8:100157906-100259278	3676	19	0	0	0	0	0	0	0	0	0	0	0	0
SPINT2	ENSG00000167642	ENST00000301244	19:38244035-38292614	1681	7	0	0	0	0	0	0	0	0	0	0	0	0
SRP54	ENSG00000100883	ENST00000216774	14:34981957-35029567	2171	16	0	0	0	0	0	0	0	0	0	0	0	0
STAR	ENSG00000147465	ENST00000276449	8:38143649-38151265	2558	7	0	0	0	1	0.000390930414386239	1	1	0.000390930414386239	1	1	0.000390930414386239	1
STAT1	ENSG00000115415	ENST00000361099	2:190964358-191020960	4091	25	0	0	0	0	0	0	0	0	0	0	0	0
STK4	ENSG00000101109	ENST00000372806	20:44966474-45079959	6355	11	0	0	0	0	0	0	0	0	0	0	0	0
STX11	ENSG00000135604	ENST00000367568	6:144150526-144188370	5502	2	0	0	0	0	0	0	0	0	0	6	0.00109051254089422	1
STXBP2	ENSG00000076944	ENST00000221283	19:7636881-7647873	1866	19	0	0	0	0	0	0	0	0	0	8	0.00428724544480171	2
SYT2	ENSG00000143858	ENST00000367268	1:202590596-202710417	7626	9	0	0	0	0	0	0	7	0.000917912404930501	1	24	0.003147128245476	1
TAFAZZIN	ENSG00000102125	ENST00000601016	X:154411518-154421726	1895	11	0	0	0	0	0	0	0	0	0	0	0	0
TAT	ENSG00000198650	ENST00000355962	16:71565660-71577130	3933	12	0	0	0	0	0	0	3	0.0007627765064836	1	29	0.00737350622934147	1
TBL1X	ENSG00000101849	ENST00000645353	X:9463295-9719743	5800	18	0	0	0	0	0	0	1	0.000172413793103448	1	36	0.00620689655172414	2
TBX19	ENSG00000143178	ENST00000367821	1:168281040-168314426	2977	8	0	0	0	0	0	0	0	0	0	0	0	0
TCF3	ENSG00000071564	ENST00000262965	19:1609290-1652605	4716	19	5	0.00106022052586938	1	71	0.0150551314673452	2	295	0.0625530110262935	2	484	0.102629346904156	3
TCIRG1	ENSG00000110719	ENST00000265686	11:68039016-68050895	2648	20	0	0	0	0	0	0	0	0	0	0	0	0
TCN2	ENSG00000185339	ENST00000215838	22:30606838-30627278	2183	9	0	0	0	0	0	0	0	0	0	1	0.000458085203847916	1
TF	ENSG00000091513	ENST00000402696	3:133745956-133779006	20149	17	651	0.0323092957466872	1	1031	0.0511687924959055	1	1282	0.0636259864013102	1	1409	0.0699290287359174	1
TG	ENSG00000042832	ENST00000220616	8:132866958-133134903	8407	48	0	0	0	0	0	0	0	0	0	0	0	0
TH	ENSG00000180176	ENST00000352909	11:2163929-2171877	1814	13	0	0	0	0	0	0	0	0	0	0	0	0
THRA	ENSG00000126351	ENST00000450525	17:40058290-40093867	5195	9	0	0	0	3	0.000577478344562079	1	142	0.0273339749759384	1	451	0.0868142444658325	2
THRB	ENSG00000151090	ENST00000646209	3:24117160-24495282	7565	11	0	0	0	2	0.000264375413086583	1	41	0.00541969596827495	1	83	0.0109715796430932	1
TNFRSF11A	ENSG00000141655	ENST00000586569	18:62325287-62391292	8138	10	0	0	0	1	0.000122880314573605	1	8	0.000983042516588842	1	76	0.009338903907594	2
TPK1	ENSG00000196511	ENST00000360057	7:144451941-144836395	2430	9	0	0	0	0	0	0	0	0	0	0	0	0
TPO	ENSG00000115705	ENST00000329066	2:1374223-1543711	4068	17	0	0	0	0	0	0	0	0	0	0	0	0
TPP1	ENSG00000166340	ENST00000299427	11:6612763-6619461	3479	13	0	0	0	0	0	0	0	0	0	0	0	0
TRHR	ENSG00000174417	ENST00000518632	8:109086621-109119584	3691	3	0	0	0	0	0	0	0	0	0	0	0	0
TRIM28	ENSG00000130726	ENST00000253024	19:58544091-58550722	3347	17	0	0	0	0	0	0	0	0	0	4	0.00119510008963251	1
TRPM6	ENSG00000119121	ENST00000360774	9:74722495-74888094	8213	39	0	0	0	2	0.000243516376476318	1	2	0.000243516376476318	1	2	0.000243516376476318	1
TSHB	ENSG00000134200	ENST00000256592	1:115029824-115034309	525	3	0	0	0	0	0	0	0	0	0	0	0	0
TSHR	ENSG00000165409	ENST00000298171	14:80954989-81146302	4298	10	0	0	0	0	0	0	0	0	0	0	0	0
TTC7A	ENSG00000068724	ENST00000319190	2:46916157-47076137	5075	20	0	0	0	0	0	0	0	0	0	0	0	0
TTPA	ENSG00000137561	ENST00000260116	8:63048553-63086053	2628	5	0	0	0	0	0	0	0	0	0	3	0.00114155251141553	1
UGT1A1	ENSG00000241635	ENST00000305208	2:233760248-233773299	2356	5	0	0	0	0	0	0	0	0	0	0	0	0
UNC13D	ENSG00000092929	ENST00000207549	17:75827225-75844717	4048	32	0	0	0	0	0	0	0	0	0	2	0.000494071146245059	2
UROD	ENSG00000126088	ENST00000246337	1:45012147-45015575	1183	10	0	0	0	0	0	0	0	0	0	0	0	0
UROS	ENSG00000188690	ENST00000368797	10:125784980-125823248	1526	10	0	0	0	0	0	0	0	0	0	0	0	0
VAMP1	ENSG00000139190	ENST00000396308	12:6462237-6470987	2731	5	0	0	0	0	0	0	0	0	0	0	0	0
VDR	ENSG00000111424	ENST00000549336	12:47841537-47943048	4606	10	0	0	0	0	0	0	1	0.000217108119843682	1	8	0.00173686495874946	1
WAS	ENSG00000015285	ENST00000376701	X:48676596-48691427	1817	12	0	0	0	0	0	0	15	0.00825536598789213	2	102	0.0561364887176665	2
WNK1	ENSG00000060237	ENST00000315939	12:752593-911452	10768	28	0	0	0	1	9.28677563150074e-05	1	6	0.000557206537890045	1	70	0.00650074294205052	4
WT1	ENSG00000184937	ENST00000452863	11:32387775-32435630	3021	10	0	0	0	1	0.00033101621979477	1	4	0.00132406487917908	1	51	0.0168818272095333	2
XIAP	ENSG00000101966	ENST00000371199	X:123859724-123913979	8551	7	0	0	0	2	0.000233890773009005	1	17	0.00198807157057654	1	92	0.0107589755584142	1
XPA	ENSG00000136936	ENST00000375128	9:97674909-97697357	1394	6	0	0	0	0	0	0	0	0	0	0	0	0
XPC	ENSG00000154767	ENST00000285021	3:14145147-14178783	3634	16	0	0	0	0	0	0	0	0	0	0	0	0
ZAP70	ENSG00000115085	ENST00000264972	2:97713560-97739862	2407	14	0	0	0	0	0	0	0	0	0	0	0	0
ZBTB24	ENSG00000112365	ENST00000230122	6:109462594-109483237	5494	7	0	0	0	0	0	0	0	0	0	0	0	0
ZMYND10	ENSG00000004838	ENST00000231749	3:50341110-50346852	1762	12	0	0	0	0	0	0	0	0	0	0	0	0
