## Supplemental Table 6 for "Assessment of the variant prioritisation strategy for genomic newborn screening in the Generation Study"

Gene	Chromosome	Position	Reference	Alternate	HGVS
AGRN	chr1	1049050	TGCAGCTCAGGTGGGCGGGGAGGGGACGGGGCCGGGGCAGCTCAGGTGGGCGGGGAGGGGACGGGCGGGGGAGGGGGGGCCGGG	T	ENST00000379370.7:c.4298+6_4298+88del
HELLS	chr10	94545923	T	C	ENST00000348459.10:c.2T>C
RB1	chr13	48411859	C	T	ENST00000267163.6:c.1695+30416C>T
RB1	chr13	48411862	T	A	ENST00000267163.6:c.1695+30419T>A
GALT	chr9	34646575	CCAGT	C	NC_000009.12:g.34646576_34646579del
F2	chr11	46739505	G	A	ENST00000311907.10:c.*97G>A
IDS	chrX	149482900	G	A	ENST00000340855.11:c.1499C>T
F8	chrX	154966603	T	C	ENST00000360256.9:c.1094A>G
F8	chrX	154966679	C	T	ENST00000360256.9:c.1018G>A
PHEX	chrX	22077544	G	A	ENST00000379374.5:c.505G>A
ABCC8	chr11	17448596	A	G	ENST00000389817.8:c.1252T>C
ABCC8	chr11	17453232	C	T	ENST00000389817.8:c.1063G>A
GCM2	chr6	10874335	T	G	ENST00000379491.5:c.1181A>C
ACADVL	chr17	7225970	A	AG	ENST00000005340.10:c.2105dup
TPP1	chr11	6624313	G	A	ENST00000299441.5:c.7363C>T
TBL1X	chrX	9743641	A	G	ENST00000467482.6:c.691T>C
GALT	chr9	34637219	C	T	ENST00000277010.9:c.352+1G>A
DNAAF3	chr19	55154045	C	A	ENST00000344887.10:c.534G>T
SMARCD2	chr17	63831509	C	T	ENST00000310144.11:c.973C>T
CHRND	chr2	232525249	G	C	ENST00000617714.2:c.1555G>C
SLC19A1	chr21	45497093	G	C	ENST00000651438.1:c.2620+1G>C
SLC19A1	chr21	45510092	T	C	ENST00000651438.1:c.3524T>C
RB1	chr13	48412279	G	A	ENST00000267163.6:c.1695+30836G>A
LRP5	chr11	68410139	G	A	ENST00000294304.12:c.2317G>A
LRP5	chr11	68411483	C	A	ENST00000294304.12:c.2366C>A
LRP5	chr11	68416373	G	A	ENST00000294304.12:c.2873G>A
PCSK9	chr1	55039925	G	GCGCA	ENST00000302118.5:c.89_92dup
GATM	chr21	45496548	A	AC	ENST00000651438.1:c.2558dup
HSD3B7	chr16	30980736	CAG	C	ENST00000262519.14:c.4582-2_4582-1del
HSD3B7	chr16	30993183	G	A	ENST00000215095.11:c.733C>T
CFD	chr19	856019	G	A	ENST00000263621.2:c.659G>A
DNAAF3	chr19	55154032	T	C	ENST00000344887.10:c.547A>G
DNAAF3	chr19	55154146	G	A	ENST00000344887.10:c.433C>T
DNAAF3	chr19	55154157	C	T	ENST00000344887.10:c.422G>A
DNAAF3	chr19	55154172	C	T	ENST00000344887.10:c.407G>A
PREPL	chr2	44312653	T	C	ENST00000260649.11:c.1400T>C
CHRND	chr2	232541419	GT	G	ENST00000651502.1:c.397del
CHRND	chr2	232541481	C	CA	ENST00000651502.1:c.459dup
ZMYND10	chr3	50350001	G	A	ENST00000232501.8:c.100C>T
MTTP	chr4	99559260	C	A	ENST00000394876.7:c.79G>T
GALT	chr9	34637678	CG	C	ENST00000277010.9:c.19del
TBL1X	chrX	9741349	A	C	ENST00000467482.6:c.874T>G
TBL1X	chrX	9743629	C	T	ENST00000467482.6:c.703G>A
LDLRAP1	chr1	25542396	T	C	NC_000001.11:g.25542396T>C
LDLRAP1	chr1	25542466	G	C	NC_000001.11:g.25542466G>C
LDLRAP1	chr1	25555133	G	A	ENST00000374338.5:c.344+161G>A
AQP2	chr12	49951033	A	C	ENST00000199280.4:c.203A>C
RPE65	chr1	68444632	C	T	ENST00000262340.6:c.394G>A
RPE65	chr1	68431318	C	G	ENST00000262340.6:c.1302G>C
RPE65	chr1	68431319	G	A	ENST00000262340.6:c.1301C>T
RPE65	chr1	68431318	C	T	ENST00000262340.6:c.1302G>A
RPE65	chr1	68431318	CG	GA	ENST00000262340.6:c.1301_1302delCGinsTC
RPE65	chr1	68431318	CG	TA	ENST00000262340.6:c.1301_1302delCGinsTA
INS	chr11	2160955	C	T	ENST00000381330.5:c.17G>A
GCK	chr7	44152333	C	T	ENST00000403799.8:c.301G>A
CHRNE	chr17	4899337	G	GGGC	ENST00000649488.2:c.1077_1079dup
ALPL	chr1	21577646	TG	T	ENST00000374840.8:c.1574del
PAX8	chr2	113235472	A	C	ENST00000429538.8:c.1009T>G
CDKN1C	chr11	2884820	C	T	ENST00000440480.8:c.637G>A
ABCC8	chr11	17460675	C	T	ENST00000389817.8:c.824G>A
KCNT1	chr9	135786336	G	A	ENST00000371757.7:c.3317G>A
PSTPIP1	chr15	77037138	C	T	ENST00000558012.6:c.1213C>T
POU1F1	chr3	87264390	G	A	ENST00000350375.7:c.337C>T
CHRNA1	chr2	174759341	C	T	ENST00000348749.9:c.224G>A
PAX8	chr2	113242764	T	C	ENST00000429538.8:c.404A>G
PHEX	chrX	22247891	G	T	ENST00000379374.5:c.2188G>T
IGLL1	chr22	23573488	A	G	ENST00000330377.3:c.420T>C
DNAAF1	chr16	84154585	C	T	ENST00000378553.10:c.361C>T
C7	chr5	40981666	CCTT	C	ENST00000313164.10:c.*99_*101del
INS	chr11	2161303	G	C	NC_000011.10:g.2161303G>C
TCF3	chr19	1619139	G	T	ENST00000262965.12:c.1422C>A
SLC19A1	chr21	45504520	AGGCCCCCC	A	ENST00000651438.1:c.2833_2840del
ALPL	chr1	21563212	A	C	ENST00000374840.8:c.400A>C
ALPL	chr1	21563213	C	A	ENST00000374840.8:c.401C>A
GRHPR	chr9	37422747	G	A	ENST00000318158.11:c.-4G>A
GRHPR	chr9	37422748	C	T	ENST00000318158.11:c.-3C>T
TCF3	chr19	1619204	C	T	ENST00000262965.12:c.1357G>A
TCF3	chr19	1622330	G	A	ENST00000262965.12:c.635C>T
PREPL	chr2	44323296	T	C	ENST00000409411.6:c.1595A>G
TCF3	chr19	1615797	G	A	ENST00000262965.12:c.1475C>T
IDUA	chr4	989866	G	A	NC_000004.12:g.989866G>A
IDUA	chr4	991150	G	A	NC_000004.12:g.991150G>A
GAA	chr17	80104542	T	G	NC_000017.11:g.80104542T>G
IDUA	chr4	987916	G	A	ENST00000514224.2:c.266G>A
IDUA	chr4	1001672	G	A	ENST00000514224.2:c.590-7G>A
IDUA	chr4	1001703	G	A	ENST00000514224.2:c.614G>A
IDUA	chr4	1001808	A	G	ENST00000514224.2:c.719A>G
IDUA	chr4	1002145	C	T	ENST00000514224.2:c.956C>T
IDUA	chr4	1004329	C	T	ENST00000514224.2:c.1898C>T
IDUA	chr4	1003102	T	C	ENST00000514224.2:c.1469T>C
F8	chrX	154904408	G	T	ENST00000360256.9:c.5703C>A
PHEX	chrX	22248184	A	G	ENST00000379374.5:c.*231A>G
RB1	chr13	48412354	A	ACATG	ENST00000620633.5:c.66_69dup
CBS	chr21	43063074	A	ATGATCTGCAGAGGGCGCGGCTTCAGGGCTCAAGCCCAGCAAAAGCCCCACCTGGATGATCCACCCCAG	ENST00000398165.8:c.832_833insCTGGGGTGGATCATCCAGGTGGGGCTTTTGCTGGGCTTGAGCCCTGAAGCCGCGCCCTCTGCAGATCA
INS	chr11	2159983	G	T	ENST00000381330.5:c.202C>A
SLC37A4	chr11	119027697	G	A	ENST00000545985.5:c.556C>T
CHRNA1	chr2	174753596	G	A	ENST00000348749.9:c.685C>T
CHRND	chr2	232526546	G	A	ENST00000258385.8:c.70G>A
CLCN7	chr16	1447707	C	T	ENST00000382745.9:c.2021G>A
PKLR	chr1	155291858	C	T	ENST00000342741.6:c.1516G>A
ASS1	chr9	130458525	G	A	ENST00000352480.10:c.299G>A
OTC	chrX	38381428	C	T	ENST00000039007.5:c.385C>T
SMN1	chr5	70952094	A	G	ENST00000380707.9:c.*3+100A>G
CYP11B1	chr8	142875732	C	T	ENST00000292427.10:c.1101G>A
ACADM	chr1	75732652	G	A	ENST00000370841.9:c.127G>A
CHRNA1	chr2	174754305	C	T	ENST00000348749.9:c.454G>A
PAX8	chr2	113241629	G	A	ENST00000429538.8:c.699C>T
TG	chr8	132888106	G	A	ENST00000220616.9:c.2299G>A
F8	chrX	154947736	A	G	ENST00000360256.9:c.2075T>C
COL1A1	chr17	50198459	C	T	ENST00000225964.10:c.517G>A
ODAD1/CCDC114	chr19	48296469	A	C	ENST00000674294.1:c.*507T>G
PAX8	chr2	113218552	G	A	ENST00000429538.8:c.1334C>T
COL1A2	chr7	94429156	A	C	ENST00000297268.11:c.3712-32A>C
SLC2A1	chr1	42931142	G	A	ENST00000426263.10:c.179C>T
ACADVL	chr17	7222738	T	C	ENST00000356839.10:c.950T>C
CD79A	chr19	41879281	G	A	ENST00000221972.8:c.371G>A
OTOF	chr2	26465009	C	T	ENST00000272371.7:c.4820G>A
ATP6V1B1	chr2	70965048	C	T	ENST00000234396.10:c.1469C>T
CBS	chr21	43056884	G	A	ENST00000398165.8:c.1471C>T
BTD	chr3	15644962	C	T	ENST00000643237.3:c.1046C>T
TG	chr8	132898178	G	T	ENST00000220616.9:c.3149G>T
CD79A	chr19	41879574	C	A	ENST00000221972.8:c.419C>A
AGRN	chr1	1043197	G	C	ENST00000379370.7:c.1385-42G>C
COL1A1	chr17	50195937	C	T	ENST00000225964.10:c.1042G>A
COL1A2	chr7	94426011	C	T	ENST00000297268.11:c.2957C>T
TNFRSF1A	chr12	6333477	C	T	ENST00000162749.7:c.362G>A
GP1BA	chr17	4933861	CAG	C	ENST00000329125.6:c.1258_1259del
GP1BA	chr17	4933876	GGA	G	ENST00000329125.6:c.1274_1275del
GP1BA	chr17	4933880	CCCACCTCAGAGCCCGCCCCCAGCCCGACCACCCCAGA	C	ENST00000329125.6:c.1277_1313del
GP1BA	chr17	4933896	CCCCCAGCCCGACCACCCCAGAGCCCACCTCAGAGCCCG	C	ENST00000329125.6:c.1297_1334del
