## Supplemental Table 9 for "Assessment of the variant prioritisation strategy for genomic newborn screening in the Generation Study"

gene	gene_specificity_replication	gene_specificity_controllike_subset	gene_specificity_controllike
ABCC6	0.9985315712187959	0.9998292058070025	0.999418774
ABCC8	0.9992657856093979	1	0.9999709386806162
ABCD1	1	0.9998292058070025	0.9996222028480093
ACADM	1	1	0.9998256320836966
ADA	1	1	0.9999709386806162
ADAMTS13	1	1	0.9999128160418483
AGPAT2	1	0.9998292058070025	0.9999709386806162
AGRN	1	1	0.9999418773612322
AGXT	1	0.9998292058070025	0.9999709386806162
AIRE	1	1	0.9999418773612322
ALDH7A1	1	1	0.9999709386806162
ALDOB	1	1	0.9995059575704737
ALG14	0.9992657856093979	0.9996584116140051	0.9998837547224644
ALPL	1	1	0.9999418773612322
AMACR	1	0.9996584116140051	0.9998837547224644
AQP2	0.9977973568281938	0.9981212638770282	0.9984597500726533
ARSB	1	1	0.9999709386806162
ASS1	1	1	0.9999709386806162
ATP6V1B1	1	1	0.9999709386806162
AVP	0.9985315712187959	0.9996584116140051	0.9995640802092415
AVPR2	1	1	0.9998837547224644
BSCL2	1	1	0.9999709386806162
BTD	0.9977973568281938	0.9960717335610589	0.9958151700087184
BTK	1	0.9993168232280103	0.9999418773612322
C2	1	1	0.9999709386806162
C6	1	1	0.9999709386806162
C7	1	1	0.9999128160418483
C9	1	1	0.9999128160418483
CA2	1	1	0.9999709386806162
CASR	1	0.9989752348420153	0.9992734670154025
CCDC103	1	0.9998292058070025	0.9999709386806162
CD3G	1	0.9998292058070025	0.9999709386806162
CFD	1	1	0.9995640802092415
CFH	0.9992657856093979	0.998804441	0.9973554199360651
CFTR	0.9985315712187959	0.9996584116140051	0.999709387
CHRNA1	0.9992657856093979	0.9998292058070025	0.9993315896541703
CHRNB1	1	0.9994876174210077	0.999389712
CHRND	0.9992657856093979	0.9993168232280103	0.999389712
CHRNE	1	1	0.9999709386806162
CLCN7	1	0.9996584116140051	0.999709387
COL1A1	1	0.9996584116140051	0.9995059575704737
COL1A2	1	0.9986336464560205	0.9990700377797151
COL4A3	1	1	0.9999709386806162
COL4A4	0.9992657856093979	0.9994876174210077	0.9998546934030805
COL4A5	0.9992657856093979	1	0.9995640802092415
COQ8B	1	1	0.9999709386806162
CPS1	1	1	0.9999709386806162
CPT2	1	1	0.9998837547224644
CTNS	1	0.9998292058070025	0.9999709386806162
CUBN	1	1	0.9998546934030805
CYP11A1	1	1	0.9999418773612322
CYP27A1	1	0.9998292058070025	0.9998837547224644
DBT	1	1	0.9999709386806162
DNAAF3	1	1	0.9999709386806162
DNAH11	1	1	0.9999128160418483
DNAH5	0.9992657856093979	1	0.9999418773612322
DNAH9	1	1	0.9999128160418483
DOCK8	1	1	0.9999128160418483
DOK7	0.9992657856093979	1	1
DPAGT1	1	1	0.9999709386806162
DUOX2	1	0.9998292058070025	0.9995059575704737
EDA	0.9985315712187959	0.9998292058070025	0.9998837547224644
EDAR	0.9977973568281938	0.9974380871050385	0.998256321
EDARADD	0.9992657856093979	0.9994876174210077	0.9997384481255449
ERCC2	0.9977973568281938	0.9998292058070025	0.999418774
ERCC3	1	1	0.9999709386806162
ERCC5	1	1	0.9999418773612322
F10	0.9992657856093979	0.9996584116140051	0.9997675094449288
F5	1	0.9996584116140051	0.99912816
F7	0.9992657856093979	0.9996584116140051	0.9998256320836966
F8	0.9992657856093979	0.9994876174210077	0.998546934
F9	1	1	0.9997965707643127
FAM111A	1	1	0.9999128160418483
FGA	1	1	0.9999709386806162
FGF23	1	1	0.9998256320836966
FGG	1	0.9996584116140051	0.9997384481255449
FOLR1	1	1	0.9999709386806162
FOXJ1	1	1	0.9999709386806162
G6PC1	0.9992657856093979	1	1
GAA	1	1	0.9999709386806162
GALNS	1	1	0.9999128160418483
GCK	1	0.9994876174210077	0.999389712
GFPT1	1	1	0.9999709386806162
GH1	0.9992657856093979	1	0.9998546934030805
GHR	1	1	0.9999418773612322
GLIS3	0.9992657856093979	0.9994876174210077	0.999709387
GP1BA	1	0.9998292058070025	0.9995059575704737
HBB	1	0.998804441	0.999389712
HOGA1	1	1	0.9999418773612322
HSD11B2	1	1	0.9999709386806162
HYDIN	1	1	0.9999418773612322
IDS	1	1	0.9998256320836966
IDUA	1	1	0.9999709386806162
IFNGR1	1	1	0.9997965707643127
IGHM	1	1	0.9997965707643127
IGLL1	1	1	0.9999709386806162
IGSF1	1	1	0.9999128160418483
IKBKB	1	1	0.9998256320836966
IL10RB	1	1	0.9999418773612322
IL2RG	1	1	0.9999128160418483
INS	0.9970631424375918	0.9996584116140051	0.9990700377797151
IRS4	1	0.9996584116140051	0.9999128160418483
JAK3	1	1	0.9999709386806162
KLHL3	0.9992657856093979	0.9998292058070025	0.9997965707643127
MAGT1	0.9985315712187959	0.9998292058070025	0.999389712
MMAB	1	0.9998292058070025	1
MMACHC	1	1	0.9999418773612322
MTHFR	1	1	0.9999418773612322
MTR	1	1	0.9999418773612322
MUSK	1	1	0.9999709386806162
NBN	1	1	0.9999418773612322
NLRP3	1	1	0.9999418773612322
NR0B1	1	1	0.9999709386806162
NR3C2	1	0.9996584116140051	0.9998546934030805
ODAD1	0.9992657856093979	1	0.9999709386806162
ODAD4	1	1	0.9999709386806162
OTC	0.9985315712187959	0.9998292058070025	0.9993315896541703
OTOF	1	1	0.9999418773612322
OXCT1	1	1	0.9999709386806162
PAH	1	0.9996584116140051	0.9997675094449288
PAX8	0.9992657856093979	0.9998292058070025	0.999709387
PCCA	1	1	0.9999709386806162
PCCB	0.9985315712187959	0.9998292058070025	0.9994768962510898
PGM1	1	1	0.9999709386806162
PHEX	1	1	0.9998256320836966
PKLR	1	1	0.9998837547224644
PLS3	1	1	0.9998837547224644
POLE	1	1	0.9999709386806162
POMC	1	1	0.9999709386806162
POU1F1	1	0.9998292058070025	0.9998546934030805
PREPL	1	1	0.9999709386806162
PTPRC	0.9992657856093979	1	0.9999709386806162
RAPSN	1	0.9998292058070025	0.9999709386806162
RB1	0.9992657856093979	0.9998292058070025	0.9992734670154025
REST	0.9977973568281938	0.9998292058070025	0.9997384481255449
RPL11	1	0.9998292058070025	0.9999128160418483
RPL15	1	0.9998292058070025	0.9999709386806162
RPL35A	1	1	0.9999418773612322
RPL5	1	1	0.9996803254867771
RPS19	1	0.9998292058070025	0.9999418773612322
RPS24	1	1	0.9999128160418483
RPS26	1	0.9996584116140051	0.9999128160418483
RPS7	1	1	0.9999418773612322
RSPH1	1	1	0.9999418773612322
SAMD9	1	1	0.9999709386806162
SBDS	0.9992657856093979	0.9998292058070025	0.9998546934030805
SCN4A	1	1	0.9999709386806162
SERPING1	1	1	0.9999709386806162
SGPL1	1	1	0.9999709386806162
SI	0.9985315712187959	1	0.9998546934030805
SLC22A5	1	1	0.9997675094449288
SLC25A1	1	1	0.9999709386806162
SLC2A1	1	0.9998292058070025	0.9999128160418483
SLC34A3	1	1	0.9997675094449288
SLC37A4	1	1	0.9999709386806162
SLC4A1	1	0.9994876174210077	0.999389712
SLC52A2	1	1	0.9999709386806162
SLC5A7	1	1	0.9999709386806162
SLC9A3	0.9992657856093979	1	0.9999418773612322
SYT2	1	1	0.9999709386806162
TBL1X	1	1	0.9999128160418483
TCF3	0.9992657856093979	1	0.9999128160418483
TG	1	1	0.9998256320836966
TH	1	1	0.9999709386806162
THRB	1	0.9998292058070025	0.9999709386806162
TPO	0.9992657856093979	1	0.9999418773612322
TRIM28	0.9992657856093979	0.9998292058070025	0.9998256320836966
UGT1A1	1	1	0.9996222028480093
UNC13D	1	1	0.9999709386806162
WT1	0.9977973568281938	1	0.9995640802092415
XIAP	1	1	0.9998837547224644
XPC	1	1	0.9999709386806162
